# Genetic associations of eosinophilic granulomatosis with polyangiitis in the Japanese population: Exploring similarities and differences with European populations

**DOI:** 10.64898/2025.12.10.25341817

**Authors:** Aya Kawasaki, Ikue Ito-Naito, Mina Sato, Yuka Kawamura, Ken-ei Sada, Kenji Itoh, Nobuyuki Ono, Fumio Hirano, Tomoaki Higuchi, Shigeto Kobayashi, Kenji Nagasaka, Takahiko Sugihara, Takashi Fujimoto, Makio Kusaoi, Yuya Kondo, Kumiko Shimoyama, Keita Yamashita, Takashi Higuchi, Hajime Kono, Noriyoshi Ogawa, Isao Matsumoto, Kunihiro Yamagata, Takayuki Sumida, Hiroshi Hashimoto, Hirofumi Makino, Yoshihiro Arimura, Masayoshi Harigai, Naoto Tamura, Naoyuki Tsuchiya

## Abstract

**Objectives:** Eosinophilic granulomatosis with polyangiitis (EGPA) is classified as a subtype of anti-neutrophil cytoplasmic antibody (ANCA)-associated vasculitis (AAV). A recent genome-wide association study (GWAS) of EGPA in populations of European ancestry reported several susceptibility loci. In view of population differences in genetic factors of AAV, we made an attempt to examine the contribution of these loci to EGPA in a Japanese population.

**Methods:** The EGPA associated variants in *LPP*, *TSLP*, *IRF1*/*IL5*, *HLA*, *CDK6*, 10p14 and 12q21 in European populations were analyzed in a total of 103 Japanese patients with EGPA, including 48 ANCA-positive and 45 ANCA-negative patients. Allele frequency data on approximately 60,000 Japanese individuals from the Japanese Multi Omics Reference Panel (jMorp) served as the controls.

**Results:** An increasing tendency in *TSLP* rs1837253 C allele was observed in total EGPA, myeloperoxidase (MPO)-ANCA-positive EGPA and ANCA-negative EGPA. In addition, association of *HLA-DRB1*07:01* was observed in total EGPA and MPO-ANCA-positive EGPA. These findings supported the previous findings in the European populations. On the other hand, unlike in the European populations, association of *DRB1*09:01* was observed in Japanese EGPA. With respect to amino acid residues in HLA-DRβ1, Val 78 encoded by *DRB1*07:01* and \**09:01* was associated with total EGPA and MPO-ANCA-positive EGPA with genome-wide significance (P<5.0E-08). Association with the other loci was not observed in Japanese EGPA.

**Conclusion:** *TSLP* was suggested to be associated with EGPA both in the European and Japanese populations regardless of the ANCA status. In *HLA-DRB1*, both shared and population-specific susceptibility alleles were observed.

**What is already known on this topic:**

- Susceptibility genes to eosinophilic granulomatosis with polyangiitis (EGPA) have been reported by a genome-wide association study (GWAS) in populations of European ancestry.
- In non-European populations, GWAS of EGPA has not been reported and genetic factors contributing to the development of EGPA are largely unknown.

**What this study adds:**

- **TSLP* rs1837253C and HLA-DRB1*07:01 were shown to be associated with EGPA both in European and Japanese populations.*
- *HLA-DRB1*09:01* was shown to be associated with EGPA in the Japanese, but not in the European populations.

**How this study might affect research, practice or policy:**

- This study showed that *TSLP* is a shared susceptibility gene to EGPA in the European and Japanese populations, implicating its significance as a molecular target as well as a potential biomarker for response to IL-5 targeted therapy across populations.
- Population differences are observed in allelic associations other than *TSLP*, which should be taken into consideration in the process of drug and biomarker development for EGPA.
