## Supplementary Tables for "Genetic associations of eosinophilic granulomatosis with polyangiitis in the Japanese population: Exploring similarities and differences with European populations"

### Sheet: S1
Supplementary Table S1 Primers used in this study
Variant	Primer
rhAmp SNP Genotyping System
rs9290877	Allele Primer 1: /rhAmp-F/CTTGGACTTGAAACTTGGTTATTATrGATTG/GT1/
	Allele Primer 2: /rhAmp-Y/CTTGGACTTGAAACTTGGTTATTACrGATTG/GT1/
	Locus Primer: GCGCCTGGCTTTTCTACACATrCACTA/GT2/
rs1837253	Allele Primer 1: /rhAmp-F/TGTAATTTGCTTCATAGTTTAGACACArUTGTT/GT1/
	Allele Primer 2: /rhAmp-Y/GTAATTTGCTTCATAGTTTAGACACGrUTGTT/GT1/
	Locus Primer: GCCCCTTGACTCACATAATGGTTACrUTTGT/GT4/
rs11745587	Allele Primer 1: /rhAmp-F/GCTCTCTAAAGAAAAAGAAAGCCrGTGAA/GT1/
	Allele Primer 2: /rhAmp-Y/GGCTCTCTAAAGAAAAAGAAAGCTrGTGAA/GT1/
	Locus Primer: GCTTGATCCAATCTGTTTGTGAACATrCTCTG/GT2/
rs42041	Allele Primer 1: /rhAmp-F/CCCAGTGAGTAATGAGTGTCTGrCTTTA/GT3/
	Allele Primer 2: /rhAmp-Y/CCCAGTGAGTAATGAGTGTCTCrCTTTA/GT3/
	Locus Primer: GCGGCAGAAGCAGATATCAAAGGrCTGTT/GT4/
rs78478398	Allele Primer 1: /rhAmp-F/CGCCTATCTCATTAAGGTTATTGACArGGATT/GT4/
	Allele Primer 2: /rhAmp-Y/CGCCTATCTCATTAAGGTTATTGACGrGGATT/GT4/
	Locus Primer: GCGATGAGGTATCCAAACTAAGAGCArCCATG/GT4/
Sanger sequencing
rs9274704	Forward and sequencing primer: AGGTCCTTTCTCTTGGCACA
	Reverse primer: GGGAAGAGCTGTCTCTGGAA
rs34574566	Forward primer: TAATCAACTTGTGCCCTTTTTATTT
	(A mismatched base [T→A] was introduced and is shown in bold. )
	Reverse and sequencing primer: TGGTTCAGGGTTTAGGATGG

### Sheet: S2
Supplementary Table S2 Results of association studies on the EGPA associated variants in European and Japanese populations
				Data from the published European GWAS7							Data in the Japanese population studied here
				Total EGPA		MPO-ANCA-positive EGPA		ANCA-negative EGPA			Total EGPA		MPO-ANCA-positive EGPA		ANCA-negative EGPA
Chr	rs number	Gene/Region	effect/non-effect	OR	Pa	OR	Pa	OR	Pa		OR	Pb	OR	Pb	OR	Pb
1	rs72689399	GPA33	T/C	2.70	6.7e-07	0.89	0.96	5.34	1.1e-09		NA	NA	NA	NA	NA	NA
2	rs72946301	BCL2L11	A/G	1.66	1.9e-10	1.89	7.7e-05	1.76	3.6e-07		NA	NA	NA	NA	NA	NA
3	rs9290877	LPP	C/T	1.27	4.7e-06	1.48	0.0007	1.24	0.0006		1.58	0.232	1.45	0.526	1.55	0.454
5	rs1837253	TSLP	C/T	1.42	1.5e-10	1.46	0.0008	1.53	1.2e-08		1.48	0.0048	1.55	0.031	1.83	0.0037
5	rs11745587	IRF1/IL5	A/G	1.31	2.1e-07	1.16	0.17	1.47	1.8e-08		1.12	0.445	0.96	0.847	1.17	0.479
6	rs9274704	HLA-DQ	G/A	1.98	8.2e-16	5.68	1.1e-28	1.32	0.004		1.20	0.189	1.53	0.036	1.03	0.882
6	rs6931740	HLA	G/T	0.62	1.7e-10	0.55	1.6e-05	0.61	4.2e-08		NA	NA	NA	NA	NA	NA
6	rs6454802	BACH2	T/C	0.80	2.2e-06	0.81	0.024	0.74	3.8e-06		NA	NA	NA	NA	NA	NA
7	rs42041	CDK6	G/C	1.32	1.9e-06	1.34	0.014	1.36	9.7e-05		0.77	0.604	1.69	0.298	0.21	0.128
10	rs34574566	10p14	(T)14/(T)15c	0.73	8e-08	0.66	0.0004	0.70	9.9e-06		0.79	0.152	0.79	0.321	0.76	0.257
12	rs78478398	12q21	T/Cc	0.59	0.0017	0.17	1.7e-08	0.81	0.37		0.90	0.72	0.77	0.51	1.76	0.328
aP values were calculated using a a linear mixed model7
bP values were calculated using a chi-squared test or a Fisher's exact test. Uncorrected P values are shown.
c For rs34574566 and rs78478398, the data in the Japanese population were re-calculated based on the effect/non-effect alleles reported in the European GWAS7, which are different from those shown in the main text (Table 2).
OR: odds ratio.

### Sheet: S3
Supplementary Table S3 Association of HLA-DRB1 alleles in MPO-ANCA positive EGPA and non-EGPA
	MPO-ANCA-positive EGPA (n=47)			MPO-ANCA-positive non-EGPA (n=393)			60KJPN
HLA-DRB1	n (AF)	Puncorr	OR (95%CI)	n (AF)	Puncorr	OR (95%CI)	n (AF)
*07:01	3 (0.032)	0.00273	11.32 (3.57-35.94)	3 (0.004)	0.501	1.32 (0.42-4.11)	348 (0.003)
*09:01	32 (0.340)	2.45e-08	3.16 (2.06-4.84)	171 (0.218)	5.84e-10	1.70 (1.44-2.02)	16834 (0.140)
Data from 60KJPN, consisting of approximately 60,000 Japanese individuals and provided by the Japanese Multi Omics Reference Panel (jMorp), were used as control data.12, 13
n (AF): allele number (allele frequency), OR: odds ratio, CI: confidence interval, Puncorr: uncorrected P.

### Sheet: S4
Supplementary Table S4 Association of HLA-DRβ1 amino acids with EGPA
HLA-DRβ1		Total EGPA				MPO-ANCA-positive EGPA				ANCA-negative EGPA				60KJPN
position	amino acid	n (AF)	Puncorr	Pc	OR (95%CI)	n (AF)	Puncorr	Pc	OR (95%CI)	n (frequency)	Puncorr	Pc	OR (95%CI)	n (AF)
4	Q	58 (0.284)	4.26763e-08	7.91451e-07	2.29 (1.69-3.10)	35 (0.372)	9.14457e-10	9.32746e-08	3.42 (2.25-5.19)	20 (0.222)	0.0471707	0.110607	1.65 (1.00-2.71)	17182 (0.148)
9	K	54 (0.265)	4.96248e-07	4.62399e-06	2.18 (1.60-2.98)	32 (0.340)	3.42883e-08	7.80466e-07	3.13 (2.04-4.79)	19 (0.211)	0.0593396	0.122428	1.62 (0.98-2.69)	16918 (0.142)
9	W	60 (0.294)	0.28657	0.426717	1.18 (0.87-1.59)	25 (0.266)	0.918288	0.946115	1.02 (0.65-1.62)	32 (0.356)	0.041934	0.103287	1.56 (1.01-2.40)	31188 (0.261)
10	Y	58 (0.284)	0.00388504	0.0155401	0.64 (0.47-0.87)	24 (0.255)	0.0111175	0.0359995	0.55 (0.35-0.88)	21 (0.233)	0.00357476	0.0148827	0.49 (0.30-0.80)	45670 (0.383)
11	L	17 (0.083)	0.0458595	0.110607	1.65 (1.00-2.71)	7 (0.074)	0.331939	0.464844	1.46 (0.68-3.16)	10 (0.111)	0.0120456	0.0378046	2.27 (1.18-4.38)	6230 (0.052)
11	D	54 (0.265)	4.98666e-07	4.62399e-06	2.18 (1.60-2.98)	32 (0.340)	3.44323e-08	7.80466e-07	3.12 (2.04-4.79)	19 (0.211)	0.0594136	0.122428	1.62 (0.98-2.69)	16920 (0.142)
11	P	39 (0.191)	0.581055	0.701392	0.91 (0.64-1.29)	15 (0.160)	0.258062	0.404959	0.73 (0.42-1.26)	21 (0.233)	0.535055	0.657794	1.17 (0.72-1.90)	24687 (0.207)
11	V	32 (0.157)	0.048019	0.111317	0.68 (0.47-1.00)	12 (0.128)	0.0420237	0.103287	0.54 (0.29-0.99)	18 (0.200)	0.752281	0.846577	0.92 (0.55-1.54)	25499 (0.214)
11	G	4 (0.02)	0.00326065	0.0145858	6.84 (2.53-18.50)	3 (0.032)	0.00276708	0.0141011	11.27 (3.55-35.78)	1 (0.011)	0.231605	0.375068	3.84 (0.53-27.66)	348 (0.003)
12	T	58 (0.284)	0.00388504	0.0155401	0.64 (0.47-0.87)	24 (0.255)	0.0111175	0.0359995	0.55 (0.35-0.88)	21 (0.233)	0.00357476	0.0148827	0.49 (0.30-0.80)	45670 (0.383)
13	G	24 (0.118)	0.0158738	0.0476214	0.60 (0.39-0.91)	11 (0.117)	0.0982509	0.187319	0.59 (0.32-1.11)	7 (0.078)	0.00986185	0.0340986	0.38 (0.17-0.81)	21839 (0.183)
13	R	39 (0.191)	0.581055	0.701392	0.91 (0.64-1.29)	15 (0.160)	0.258062	0.404959	0.73 (0.42-1.26)	21 (0.233)	0.535055	0.657794	1.17 (0.72-1.90)	24687 (0.207)
13	S	34 (0.167)	0.230337	0.375068	0.80 (0.55-1.15)	13 (0.138)	0.133199	0.240466	0.64 (0.36-1.15)	14 (0.156)	0.288985	0.427196	0.74 (0.42-1.30)	23907 (0.200)
13	F	71 (0.348)	8.52889e-08	1.33838e-06	2.16 (1.62-2.88)	39 (0.415)	1.42435e-07	2.07548e-06	2.87 (1.90-4.32)	29 (0.322)	0.0032179	0.0145858	1.92 (1.23-2.99)	23671 (0.198)
13	Y	4 (0.02)	0.00332695	0.0145858	6.80 (2.51-18.4)	3 (0.032)	0.00281161	0.0141011	11.21 (3.53-35.57)	1 (0.011)	0.232766	0.375068	3.82 (0.53-27.5)	350 (0.003)
16	Q	1 (0.005)	0.0977097	0.187319	0.21 (0.03-1.50)	0 (0)	0.282862	0.426401	-	0 (0)	0.27632	0.420666	-	2739 (0.023)
16	Y	24 (0.118)	0.0158622	0.0476214	0.60 (0.39-0.91)	11 (0.117)	0.0982141	0.187319	0.59 (0.32-1.11)	7 (0.078)	0.00985729	0.0340986	0.38 (0.17-0.81)	21840 (0.183)
26	L	25 (0.123)	0.597279	0.716735	1.12 (0.74-1.70)	11 (0.117)	0.850701	0.894552	1.06 (0.57-1.99)	13 (0.144)	0.311439	0.44742	1.35 (0.75-2.44)	13239 (0.111)
26	Y	55 (0.27)	2.05058e-07	2.32399e-06	2.22 (1.63-3.03)	32 (0.340)	3.97648e-08	7.91451e-07	3.11 (2.03-4.77)	20 (0.222)	0.0301806	0.0820913	1.72 (1.05-2.83)	16989 (0.142)
28	H	54 (0.265)	4.98666e-07	4.62399e-06	2.18 (1.60-2.98)	32 (0.340)	3.44323e-08	7.80466e-07	3.12 (2.04-4.79)	19 (0.211)	0.0594136	0.122428	1.62 (0.98-2.69)	16920 (0.142)
28	E	35 (0.172)	0.639069	0.757378	1.09 (0.76-1.57)	16 (0.170)	0.777457	0.864325	1.08 (0.63-1.85)	17 (0.189)	0.447133	0.584713	1.23 (0.72-2.08)	19041 (0.160)
30	C	17 (0.083)	0.0403608	0.103287	1.67 (1.02-2.75)	7 (0.074)	0.315282	0.449773	1.48 (0.69-3.20)	10 (0.111)	0.0106726	0.0356919	2.30 (1.19-4.44)	6153 (0.052)
30	H	8 (0.039)	0.339002	0.464844	0.71 (0.35-1.44)	4 (0.043)	0.819853	0.880668	0.77 (0.28-2.10)	3 (0.033)	0.490279	0.617438	0.60 (0.19-1.89)	6494 (0.054)
30	G	54 (0.265)	4.98666e-07	4.62399e-06	2.18 (1.60-2.98)	32 (0.340)	3.44323e-08	7.80466e-07	3.12 (2.04-4.79)	19 (0.211)	0.0594136	0.122428	1.62 (0.98-2.69)	16920 (0.142)
30	L	4 (0.02)	0.00326065	0.0145858	6.84 (2.53-18.50)	3 (0.032)	0.00276708	0.0141011	11.27 (3.55-35.78)	1 (0.011)	0.231605	0.375068	3.84 (0.53-27.66)	348 (0.003)
31	I	71 (0.348)	2.29128e-08	7.80466e-07	2.23 (1.67-2.97)	39 (0.415)	5.44676e-08	9.25949e-07	2.96 (1.96-4.46)	29 (0.322)	0.00196796	0.0111518	1.98 (1.27-3.09)	23073 (0.193)
32	H	36 (0.176)	0.0531705	0.116117	0.70 (0.49-1.01)	14 (0.149)	0.0519452	0.116117	0.57 (0.32-1.01)	15 (0.167)	0.132459	0.240466	0.66 (0.38-1.14)	27906 (0.234)
33	H	32 (0.157)	0.0691597	0.139689	0.71 (0.48-1.03)	12 (0.128)	0.0535048	0.116117	0.56 (0.30-1.02)	18 (0.200)	0.840949	0.888879	0.95 (0.57-1.59)	24897 (0.209)
37	L	8 (0.039)	0.341787	0.464844	0.71 (0.35-1.44)	4 (0.043)	0.819815	0.880668	0.77 (0.28-2.11)	3 (0.033)	0.490318	0.617438	0.60 (0.19-1.90)	6482 (0.054)
37	F	16 (0.078)	0.501652	0.627834	1.19 (0.71-1.99)	6 (0.064)	0.91171	0.94582	0.95 (0.42-2.18)	5 (0.056)	0.833688	0.8863	0.82 (0.33-2.03)	7959 (0.067)
37	N	70 (0.343)	0.0029263	0.0142134	1.55 (1.16-2.07)	39 (0.415)	0.000293348	0.00193042	2.1 (1.39-3.16)	27 (0.300)	0.300202	0.440585	1.27 (0.81-1.99)	30141 (0.253)
37	S	65 (0.319)	0.350241	0.467848	1.15 (0.86-1.55)	25 (0.266)	0.622908	0.743119	0.89 (0.56-1.41)	37 (0.411)	0.0106053	0.0356919	1.72 (1.13-2.61)	34488 (0.289)
38	L	8 (0.039)	0.339696	0.464844	0.71 (0.35-1.44)	4 (0.043)	0.819843	0.880668	0.77 (0.28-2.10)	3 (0.033)	0.490288	0.617438	0.60 (0.19-1.90)	6491 (0.054)
47	F	62 (0.304)	0.220521	0.375068	0.83 (0.62-1.12)	27 (0.287)	0.241076	0.384215	0.77 (0.49-1.20)	30 (0.333)	0.82023	0.880668	0.95 (0.61-1.47)	41144 (0.345)
57	A	11 (0.054)	0.304997	0.441272	1.37 (0.75-2.52)	3 (0.032)	1	1	0.79 (0.25-2.51)	4 (0.044)	0.783825	0.864325	1.12 (0.41-3.05)	4757 (0.040)
57	S	29 (0.142)	0.0191343	0.0542139	0.63 (0.42-0.93)	12 (0.128)	0.0527885	0.116117	0.55 (0.30-1.02)	14 (0.156)	0.213452	0.369018	0.70 (0.39-1.23)	24931 (0.209)
57	V	66 (0.324)	9.66891e-06	7.95744e-05	1.92 (1.43-2.57)	39 (0.415)	1.79181e-07	2.30221e-06	2.84 (1.89-4.29)	23 (0.256)	0.184051	0.324314	1.38 (0.86-2.21)	23819 (0.200)
58	E	6 (0.029)	0.75528	0.846577	1.14 (0.50-2.57)	3 (0.032)	0.73788	0.84566	1.24 (0.39-3.91)	2 (0.022)	1	1	0.85 (0.21-3.47)	3096 (0.026)
60	H	11 (0.054)	0.304324	0.441272	1.37 (0.75-2.52)	3 (0.032)	1	1	0.79 (0.25-2.51)	4 (0.044)	0.783769	0.864325	1.12 (0.41-3.06)	4755 (0.040)
60	S	66 (0.324)	9.75177e-06	7.95744e-05	1.92 (1.43-2.57)	39 (0.415)	1.80565e-07	2.30221e-06	2.84 (1.89-4.29)	23 (0.256)	0.184414	0.324314	1.38 (0.86-2.21)	23824 (0.200)
67	F	68 (0.333)	0.000488114	0.00311172	1.67 (1.25-2.24)	37 (0.394)	0.000172943	0.00117601	2.17 (1.43-3.28)	24 (0.267)	0.414184	0.545119	1.21 (0.76-1.94)	27500 (0.230)
67	I	67 (0.328)	0.0810725	0.159465	0.77 (0.58-1.03)	32 (0.340)	0.344076	0.464844	0.81 (0.53-1.25)	29 (0.322)	0.200518	0.349621	0.75 (0.48-1.17)	46309 (0.388)
70	R	66 (0.324)	6.51497e-05	0.000492242	1.80 (1.34-2.42)	35 (0.372)	0.000106948	0.000752324	2.24 (1.47-3.40)	23 (0.256)	0.284267	0.426401	1.29 (0.81-2.08)	25016 (0.210)
70	D	47 (0.23)	0.0166909	0.049347	0.67 (0.49-0.93)	24 (0.255)	0.270497	0.419516	0.77 (0.48-1.23)	16 (0.178)	0.00755071	0.0274881	0.49 (0.28-0.83)	36737 (0.308)
71	K	1 (0.005)	0.535264	0.657794	0.36 (0.05-2.54)	0 (0)	0.642286	0.757378	-	1 (0.011)	1	1	0.81 (0.11-5.84)	1627 (0.014)
71	E	9 (0.044)	0.223464	0.375068	0.66 (0.34-1.29)	5 (0.053)	0.834165	0.8863	0.81 (0.33-1.98)	4 (0.044)	0.665817	0.771742	0.67 (0.24-1.82)	7778 (0.065)
71	A	38 (0.186)	0.656885	0.769952	0.92 (0.65-1.31)	15 (0.160)	0.341997	0.464844	0.77 (0.44-1.33)	20 (0.222)	0.576059	0.701392	1.15 (0.70-1.89)	23715 (0.199)
74	L	19 (0.093)	0.0217237	0.0607072	0.58 (0.36-0.93)	9 (0.096)	0.1368	0.2448	0.6 (0.30-1.19)	5 (0.056)	0.0076805	0.0274881	0.33 (0.13-0.82)	17981 (0.151)
74	E	80 (0.392)	0.000103885	0.000752324	1.73 (1.31-2.30)	40 (0.426)	0.000769306	0.00461583	1.99 (1.32-3.00)	31 (0.344)	0.118279	0.221367	1.41 (0.91-2.18)	32370 (0.271)
74	Q	4 (0.02)	0.00336045	0.0145858	6.78 (2.51-18.35)	3 (0.032)	0.00283404	0.0141011	11.18 (3.52-35.47)	1 (0.011)	0.233346	0.375068	3.81 (0.53-27.42)	351 (0.003)
74	R	1 (0.005)	0.120252	0.223014	7.94 (1.10-57.39)	0 (0)	1	1	-	1 (0.011)	0.0549814	0.118065	18.11 (2.49-131.71)	74 (0.001)
78	V	58 (0.284)	1.30787e-08	6.67016e-07	2.36 (1.74-3.20)	35 (0.372)	3.20781e-10	6.54393e-08	3.52 (2.32-5.35)	20 (0.222)	0.0353631	0.0924882	1.69 (1.03-2.79)	17217 (0.144)
85	A	8 (0.039)	0.324464	0.459657	0.70 (0.35-1.42)	4 (0.043)	0.820113	0.880668	0.76 (0.28-2.08)	3 (0.033)	0.490204	0.617438	0.59 (0.19-1.88)	6558 (0.055)
86	V	56 (0.275)	0.0517679	0.116117	0.74 (0.54-1.00)	19 (0.202)	0.00506394	0.0198662	0.49 (0.30-0.82)	29 (0.322)	0.736405	0.84566	0.93 (0.60-1.44)	40464 (0.339)
96	E	17 (0.083)	0.0526194	0.116117	1.63 (0.99-2.67)	7 (0.074)	0.350886	0.467848	1.44 (0.67-3.11)	10 (0.111)	0.0137317	0.0424433	2.24 (1.16-4.32)	6149 (0.053)
96	Q	39 (0.191)	0.936869	0.960409	0.99 (0.7-1.40)	15 (0.160)	0.406924	0.539043	0.79 (0.46-1.38)	21 (0.233)	0.337274	0.464844	1.27 (0.78-2.07)	22470 (0.193)
96	Y	32 (0.157)	0.0468077	0.110607	0.68 (0.47-1.00)	12 (0.128)	0.0413258	0.103287	0.54 (0.29-0.99)	18 (0.200)	0.746361	0.845876	0.92 (0.55-1.54)	24866 (0.214)
98	E	90 (0.441)	0.018495	0.0531407	1.39 (1.06-1.84)	47 (0.500)	0.00533575	0.0201573	1.76 (1.18-2.64)	38 (0.422)	0.233498	0.375068	1.29 (0.85-1.96)	42048 (0.362)
104	A	90 (0.441)	0.018495	0.0531407	1.39 (1.06-1.84)	47 (0.500)	0.00533575	0.0201573	1.76 (1.18-2.64)	38 (0.422)	0.233498	0.375068	1.29 (0.85-1.96)	42048 (0.362)
120	N	32 (0.157)	0.0316029	0.084829	0.66 (0.45-0.97)	12 (0.128)	0.0320424	0.0848915	0.52 (0.28-0.96)	18 (0.200)	0.660498	0.769952	0.89 (0.53-1.49)	25467 (0.219)
133	L	39 (0.191)	0.913365	0.94582	1.02 (0.72-1.45)	15 (0.160)	0.477887	0.617018	0.82 (0.47-1.42)	21 (0.233)	0.273508	0.419516	1.31 (0.81-2.14)	21869 (0.188)
140	A	114 (0.559)	6.65964e-07	5.90681e-06	1.99 (1.51-2.62)	57 (0.606)	1.54941e-05	0.000121569	2.42 (1.60-3.66)	51 (0.567)	0.000547775	0.00338625	2.05 (1.35-3.12)	45200 (0.389)
142	M	39 (0.191)	0.913365	0.94582	1.02 (0.72-1.45)	15 (0.160)	0.477887	0.617018	0.82 (0.47-1.42)	21 (0.233)	0.273508	0.419516	1.31 (0.81-2.14)	21869 (0.188)
149	H	58 (0.284)	0.00166491	0.00970406	0.62 (0.45-0.84)	24 (0.255)	0.00670886	0.0248838	0.53 (0.33-0.85)	21 (0.233)	0.00207115	0.0114193	0.47 (0.29-0.77)	45536 (0.392)
180	L	32 (0.157)	0.0468013	0.110607	0.68 (0.47-1.00)	12 (0.128)	0.0413221	0.103287	0.54 (0.29-0.99)	18 (0.200)	0.74633	0.845876	0.92 (0.55-1.54)	24866 (0.214)
181	M	58 (0.284)	1.98918e-07	2.32399e-06	2.20 (1.62-2.98)	35 (0.372)	3.6198e-09	2.46146e-07	3.28 (2.16-4.99)	20 (0.222)	0.0684304	0.139598	1.58 (0.96-2.60)	17783 (0.153)
189	S	16 (0.078)	0.0239281	0.0659639	0.56 (0.34-0.93)	7 (0.074)	0.099571	0.188078	0.53 (0.24-1.14)	4 (0.044)	0.0115815	0.0369162	0.31 (0.11-0.83)	15335 (0.132)
233	R	42 (0.206)	0.0797422	0.159465	0.74 (0.53-1.04)	17 (0.181)	0.081296	0.159465	0.63 (0.37-1.06)	17 (0.189)	0.125551	0.230743	0.66 (0.39-1.13)	30170 (0.260)
Data from 60KJPN, consisting of approximately 60,000 Japanese individuals and provided by the Japanese Multi Omics Reference Panel (jMorp), were used as control data.12, 13
n (AF): allele number (allele frequency), OR: odds ratio, CI: confidence interval, Puncorr: uncorrected P, Pc: P corrected using the false discovery rate method based on 204 statistical tests.15

### Sheet: S5
Supplementary Table S5 Linkage disequilibrium between HLA-DRβ1 amino acid with rs9274704
HLA-DRβ1		pairwise LD with rs9274704
position	amino acid	D'	r2
4	Q	0.96	0.404
9	K	0.955	0.362
9	W	0.811	0.249
10	Y	0.796	0.228
11	L	1	0.082
11	D	0.955	0.362
11	P	0.913	0.179
11	V	1	0.205
11	G	1	0.022
12	T	0.796	0.228
13	G	0.604	0.044
13	R	0.913	0.179
13	S	1	0.181
13	F	0.443	0.115
13	Y	1	0.022
16	Q	1	0.004
16	Y	0.604	0.044
26	L	1	0.127
26	Y	0.912	0.338
28	H	0.955	0.362
28	E	0.716	0.096
30	C	1	0.082
30	H	1	0.037
30	G	0.955	0.362
30	L	1	0.022
31	I	0.443	0.115
32	H	1	0.194
33	H	1	0.205
37	L	1	0.037
37	F	0.279	0.006
37	N	0.583	0.196
37	S	0.703	0.209
38	L	1	0.037
47	F	0.865	0.296
57	A	1	0.052
57	S	0.381	0.026
57	V	0.788	0.328
58	E	1	0.027
60	H	1	0.052
60	S	0.788	0.328
67	F	0.791	0.345
67	I	0.743	0.245
70	R	0.569	0.171
70	D	0.505	0.069
71	K	1	0.004
71	E	1	0.042
71	A	0.909	0.171
74	L	0.471	0.021
74	E	0.638	0.289
74	Q	1	0.022
74	R	1	0.004
78	V	0.96	0.404
85	A	1	0.037
86	V	0.345	0.041
96	E	1	0.082
96	Q	0.913	0.179
96	Y	1	0.205
98	E	0.978	0.833
104	A	0.978	0.833
120	N	1	0.205
133	L	0.913	0.179
140	A	0.115	0.009
142	M	0.913	0.179
149	H	0.796	0.228
180	L	1	0.205
181	M	0.96	0.404
189	S	0.378	0.011
233	R	0.925	0.201

### Sheet: S6
Supplementary Table S6 Power to detect association of the European GWAS variants
			total EGPA		MPO-ANCA-positive EGPA		ANCA-negative EGPA
variants	gene/region	allele frequency	odds ratio7	power	odds ratio7	power	odds ratio7	power
rs9290877	LPP	0.022	1.27	0.12	1.48	0.16	1.24	0.09
rs1837253	TSLP	0.344	1.42	0.7	1.46	0.46	1.53	0.52
rs11745587	IRF1/IL5	0.353	1.31	0.48	1.16	0.11	1.47	0.45
rs9274704	HLA-DQ	0.426	1.98	1	5.68	1	1.32	0.26
rs42041	CDK6	0.025	1.32	0.15	1.34	0.12	1.36	0.12
rs78478398	12q21	0.943	0.59	0.58	0.17	1	0.81	0.1
rs34574566	10p14	0.675	0.73	0.6	0.66	0.52	0.7	0.39
Power to detect association with odds ratio in the European GWAS was calculated using the Power and Sample Size (Build version: a57e8c3).29
Significance level was set at 0.05 for power calculation.
